# Stability of plasma metabolomics over 10 years among women

**DOI:** 10.1101/2022.01.05.22268819

**Authors:** Oana A. Zeleznik, Clemens Wittenbecher, Amy Deik, Sarah Jeanfavre, Julian Avila-Pacheco, Bernard Rosner, Kathryn M. Rexrode, Clary B. Clish, Frank B. Hu, A. Heather Eliassen

## Abstract

**Background:** In epidemiological studies, samples are often collected long before disease onset or outcome assessment. Understanding the long-term stability of biomarkers measured in these samples is crucial. We estimated within-person stability over 10 years of metabolites and metabolite features (N=5938) in the Nurses’ Health Study (NHS): The primary dataset included 1880 women with 1184 repeated samples donated 10 years apart while the secondary dataset included 1456 women with 488 repeated samples donated 10 years apart.

**Methods:** We quantified plasma metabolomics using two liquid chromatography mass spectrometry platforms (lipids and polar metabolites) at the Broad Institute (Cambridge, MA). Intra-class correlations were used to estimate long-term stability (10 years) of metabolites and were calculated as the proportion of the total variability (within-person + between-person) attributable to between-person variability. Within-person variability was estimated among participants who donated two blood samples approximately 10 years apart while between-person variability was estimated among all participants.

**Results:** In the primary dataset, the median ICC was 0.43 (1^st^ quartile [Q1]: 0.36; 3^rd^ quartile [Q3]: 0.50) among known metabolites and 0.41 (Q1: 0.34; Q3: 0.48) among unknown metabolite features. The most stable (median ICCs: 0.54-0.57) metabolite classes were nucleosides, nucleotides and analogues, phosphatidylcholine plasmalogens, diglycerides, and cholesteryl esters. The least stable (median ICCs: 0.26-0.36) metabolite classes were lysophosphatidylethanolamines, lysophosphatidylcholines and steroid and steroid derivatives. Results in the secondary dataset were similar (Spearman correlation=0.87) to corresponding results in the primary dataset.

**Conclusion:** Within-person stability over 10 years is reasonable for lipid, lipid-related, and polar metabolites, and varies by metabolite class. Additional studies are required to estimate within-person stability over 10 years of other metabolites groups.
