## Supplemental Tables and Figures for "Stability of plasma metabolomics over 10 years among women"

### Sheet: Supplementary Table 1
Supplementary Table: Characteristics of fasting participants in the primary dataset and all participants in the secondary dataset
	Fasting Primary Dataset		Secondary Dataset
	First collection	Second collection	First collection	Second collection
N	1309	1062	1456	488
Age, y	55.84 (6.87)	66.64 (6.81)	55.20 (6.64)	65.44 (6.19)
BMI, kg/m2	25.40 (4.46)	26.56 (5.16)	26.93 (5.08)	27.94 (5.47)
Physical activity, MET-hrs/wk	16.94 (21.47)	19.58 (20.89)	14.93 (23.26)	15.72 (15.89)
Alcohol consumption, g/day	6.96 (11.40)	5.88 (9.56)	5.42 (10.27)	4.89 (8.83)
AHEI^	47.46 (10.48)	50.30 (9.85)	46.24 (10.32)	48.66 (9.17)
Menopausal status, %
Premenopausal	317 ( 24.2)	6 ( 0.6)	349 ( 24.0)	2 ( 0.4)
Postmenopausal, no PMH# use	425 ( 32.5)	344 ( 32.4)	523 ( 35.9)	170 ( 34.8)
Postmenopausal, PMH# use	400 ( 30.6)	701 ( 66.0)	406 ( 27.9)	309 ( 63.3)
Missing/Dubious	167 ( 12.8)	11 ( 1.0)	178 ( 12.2)	7 ( 1.4)
Fasting( > 8 hrs), %	1309 (100.0)	1062 (100.0)	1456 (100.0)	488 (100.0)
Smoking, %
Never	634 ( 48.6)	502 ( 47.4)	716 ( 49.3)	244 ( 50.1)
Past	515 ( 39.5)	514 ( 48.5)	556 ( 38.3)	216 ( 44.4)
Current	155 ( 11.9)	43 ( 4.1)	180 ( 12.4)	27 ( 5.5)
Race, %
White	1289 ( 98.5)	1052 ( 99.1)	1431 ( 98.3)	484 ( 99.2)
Black	11 ( 0.8)	3 ( 0.3)	16 ( 1.1)	0 ( 0.0)
Asian	9 ( 0.7)	5 ( 0.5)	6 ( 0.4)	2 ( 0.4)
Other/missing	0 ( 0.0)	2 ( 0.2)	3 ( 0.2)	2 ( 0.4)
^Alternative Healthy Eating Index, calculated without alcohol consumption
#Postmenopausal Hormone

### Sheet: Supplementary Figure 1 
Supplementary Figure 1: Intra-class correlations for known metabolites and unknown metabolite features by participant strata. Intra-class correlations (ICCs) for known metabolites estimated among all women are plotted against ICCs estimated among fasting women (panel A), women with stable BMI (panel B) and women with unstable BMI (panel C). ICCs for unknown metabolite features estimated among all…

### Sheet: Supplementary Table 2
Supplementary Table 2: Most and least stable metabolites.													Intra-class correlation
HMDB ID	Metabolite name	Metabolite class	Median % difference in metabolite levels on the raw scale	icc.all	icc.fasting	icc.stable.BMI	icc.unstable.BMI				Metabolite name	Metabolite class	All	Fasting	Stable BMI	Unstable BMI
HMDB0013287	N6,N6-dimethyllysine	Organic acids and derivatives	-6.79	0.82	0.84	0.83	0.83			Most stable metabolites	N6,N6-dimethyllysine	Organic acids and derivatives	0.82	0.84	0.83	0.83
HMDB0240212	DMGV	Other	-26.66	0.72	0.73	0.73	0.71				DMGV	Other	0.72	0.73	0.73	0.71
HMDB0003357	N-acetylornithine	Organic acids and derivatives	-8.04	0.69	0.72	0.7	0.68				N-acetylornithine	Organic acids and derivatives	0.69	0.72	0.7	0.68
HMDB0011210*	C34:2 PC plasmalogen	Phosphatidylcholine plasmalogens	-0.97	0.66	0.67	0.66	0.61				C34:2 PC plasmalogen	Phosphatidylcholine plasmalogens	0.66	0.67	0.66	0.61
HMDB0008048*	C38:4 PC	Phosphatidylcholines	-9.01	0.65	0.66	0.66	0.63				C38:4 PC	Phosphatidylcholines	0.65	0.66	0.66	0.63
HMDB0000123	glycine	Amino acids	2.85	0.65	0.64	0.65	0.62				glycine	Amino acids	0.65	0.64	0.65	0.62
HMDB0013130	C5-DC carnitine	Carnitines	-3.15	0.64	0.63	0.66	0.62				C5-DC carnitine	Carnitines	0.64	0.63	0.66	0.62
HMDB0005923	N4-acetylcytidine	Nucleosides, nucleotides, and analogues	-14.74	0.64	0.62	0.68	0.62				N4-acetylcytidine	Nucleosides, nucleotides, and analogues	0.64	0.62	0.68	0.62
HMDB0001539	ADMA/SDMA	Organic acids and derivatives	-4.29	0.62	0.63	0.66	0.65				ADMA/SDMA	Organic acids and derivatives	0.62	0.63	0.66	0.65
HMDB0009016*	C36:1 PE plasmalogen	Phosphatidylethanolamine plasmalogens	17.17	0.62	0.62	0.64	0.59				C36:1 PE plasmalogen	Phosphatidylethanolamine plasmalogens	0.62	0.62	0.64	0.59
HMDB0004620*	N-alpha-acetylarginine	Organic acids and derivatives	-5.25	0.62	0.65	0.63	0.6
HMDB0000898	1-methylhistamine	Other	-2.76	0.61	0.63	0.61	0.6			Least stable metabolites	1-methylhistidine	Other	0.21	0.18	0.21	0.25
HMDB0002013	C4 carnitine	Carnitines	-5.91	0.61	0.64	0.62	0.59				4-hydroxyhippurate	Other	0.21	0.19	0.18	0.26
HMDB0008138*	C36:4 PC-B	Phosphatidylcholines	-12.26	0.59	0.6	0.6	0.61				acetaminophen	Other	0.2	0.18	0.21	0.21
HMDB0000562	creatinine	Carboxylic acids and derivatives	-1.31	0.59	0.6	0.58	0.59				guanosine	Other	0.2	0.2	0.17	0.23
HMDB0000767	pseudouridine	Nucleosides, nucleotides, and analogues	-10.81	0.59	0.56	0.61	0.57				allantoin	Other	0.18	0.21	0.15	0.2
HMDB0000289	uric acid	Other	-11.95	0.59	0.57	0.62	0.55				hydroxyproline	Carboxylic acids and derivatives	0.18	0.12	0.17	0.17
HMDB0007199*	C38:5 DAG	Diglycerides	-17.97	0.58	0.59	0.59	0.57				methyl N-methylanthranilate	Other	0.17	0.13	0.14	0.22
HMDB0003681	4-acetamidobutanoate	Organic acids and derivatives	-15.97	0.57	0.57	0.58	0.55				trimethylamine-N-oxide	Other	0.16	0.15	0.12	0.24
HMDB0000610*	C18:2 CE	Cholesteryl esters	8.02	0.57	0.58	0.59	0.52				ectoine	Other	0.09	0.08	0.08	0.1
HMDB0007219*	C36:3 DAG	Diglycerides	0.89	0.57	0.58	0.59	0.51				palmitoylethanolamide	Other	0.05	0.03	0.05	0.06
HMDB0011244*	C36:3 PC plasmalogen	Phosphatidylcholine plasmalogens	12.11	0.57	0.58	0.57	0.55
HMDB0011310*	C36:4 PC plasmalogen	Phosphatidylcholine plasmalogens	2.47	0.57	0.57	0.6	0.51
HMDB0000658*	C16:1 CE	Cholesteryl esters	-11.91	0.56	0.54	0.58	0.49
HMDB0000918*	C18:1 CE	Cholesteryl esters	4.39	0.56	0.58	0.57	0.49
HMDB0006736*	C20:3 CE	Cholesteryl esters	-0.79	0.56	0.57	0.57	0.51
HMDB0006347	C26 carnitine	Carnitines	-0.67	0.56	0.57	0.57	0.52
HMDB0011239*	C34:1 PC plasmalogen-B	Phosphatidylcholine plasmalogens	4.25	0.56	0.56	0.55	0.54
HMDB0005456*	C56:6 TAG	Triglycerides	-8.06	0.56	0.55	0.56	0.56
HMDB0000904	citrulline	Organic acids and derivatives	-3.61	0.56	0.59	0.58	0.54
HMDB0000092	dimethylglycine	Carboxylic acids and derivatives	-0.52	0.56	0.59	0.55	0.54
NA	hydroxyectoine	Other	-4.05	0.56	0.59	0.57	0.55
HMDB0002064	N-acetylputrescine	Organic acids and derivatives	-16.04	0.56	0.58	0.57	0.55
HMDB0000206*	N6-acetyllysine	Organic acids and derivatives	-5.27	0.56	0.55	0.58	0.56
HMDB0006726	C20:4 CE	Cholesteryl esters	4.18	0.55	0.56	0.57	0.49
HMDB0011208*	C34:1 PC plasmalogen	Phosphatidylcholine plasmalogens	0.13	0.55	0.55	0.57	0.51
HMDB0007218*	C36:2 DAG	Diglycerides	-15.42	0.55	0.56	0.57	0.5
HMDB0009815*	C38:4 PI	Other	-2.44	0.55	0.58	0.57	0.53
NA	C38:5 DAG_or_TAG_fragment	Other	-25.42	0.55	0.55	0.54	0.56
HMDB0009069*	C38:5 PE	Phosphatidylethanolamines	-20.45	0.55	0.57	0.57	0.53
HMDB0032055	N-acetylhistidine	Other	-3.85	0.55	0.57	0.54	0.53
HMDB0007102*	C34:1 DAG	Diglycerides	-22.35	0.54	0.55	0.55	0.49
HMDB0007103*	C34:2 DAG	Diglycerides	-13.63	0.54	0.56	0.56	0.5
NA	C34:2 DAG_or_TAG_fragment	Other	-10.72	0.54	0.55	0.52	0.53
HMDB0011243*	C36:2 PC plasmalogen	Phosphatidylcholine plasmalogens	11.34	0.54	0.53	0.57	0.49
HMDB0007991*	C38:6 PC	Phosphatidylcholines	-11.94	0.54	0.55	0.53	0.56
HMDB0008731*	C40:9 PC	Phosphatidylcholines	-7.69	0.54	0.53	0.54	0.55
HMDB0005369*	C52:2 TAG	Triglycerides	-11.17	0.54	0.55	0.56	0.51
HMDB0000884	ribothymidine	Nucleosides, nucleotides, and analogues	1.57	0.54	0.56	0.56	0.51
HMDB0000885	C16:0 CE	Cholesteryl esters	3.48	0.53	0.56	0.55	0.45
HMDB0010391*	C20:1 LPC	Lysophosphatidylcholines	-2.7	0.53	0.52	0.52	0.57
HMDB0006733	C22:6 CE	Cholesteryl esters	6.34	0.53	0.54	0.54	0.46
HMDB0007132*	C34:3 DAG	Diglycerides	-16.05	0.53	0.53	0.55	0.47
NA	C36:3 DAG_or_TAG_fragment	Other	-6.4	0.53	0.55	0.53	0.49
HMDB0007248*	C36:4 DAG	Diglycerides	13.27	0.53	0.54	0.55	0.47
HMDB0008057*	C40:6 PC	Phosphatidylcholines	-12.69	0.53	0.54	0.53	0.54
HMDB0005384*	C52:3 TAG	Triglycerides	-3.61	0.53	0.53	0.57	0.5
HMDB0000128	guanidinoacetic acid	Carboxylic acids and derivatives	6.99	0.53	0.55	0.53	0.53
HMDB0010370*	C18:3 CE	Cholesteryl esters	3.3	0.52	0.53	0.51	0.51
HMDB0011220*	C36:5 PC plasmalogen-B	Phosphatidylcholine plasmalogens	3.93	0.52	0.54	0.51	0.53
HMDB0011252*	C38:4 PC plasmalogen	Phosphatidylcholine plasmalogens	7.12	0.52	0.51	0.54	0.5
HMDB0000670*	homoarginine	Organic acids and derivatives	-1.91	0.52	0.52	0.53	0.47
HMDB0002000	myristoleic acid	Other	18.77	0.52	0.53	0.51	0.5
HMDB0004824	N2,N2-dimethylguanosine	Nucleosides, nucleotides, and analogues	-10.2	0.52	0.51	0.54	0.5
HMDB0015150	sulfamethoxazole	Other	-0.97	0.52	0.51	0.54	0.45
HMDB0006731	C20:5 CE	Cholesteryl esters	-7.81	0.51	0.51	0.5	0.48
HMDB0010375*	C22:5 CE	Cholesteryl esters	3.61	0.51	0.49	0.53	0.38
HMDB0007099*	C32:1 DAG	Diglycerides	-25.2	0.51	0.54	0.52	0.46
HMDB0007216*	C36:1 DAG	Diglycerides	-21.51	0.51	0.54	0.52	0.46
NA	C36:4 DAG_or_TAG_fragment	Other	-2.22	0.51	0.54	0.53	0.48
HMDB0005433*	C50:3 TAG	Triglycerides	-8.89	0.51	0.54	0.54	0.46
HMDB0011701*	C51:3 TAG	Triglycerides	0.07	0.51	0.52	0.55	0.42
HMDB0005363*	C52:4 TAG	Triglycerides	2.57	0.51	0.52	0.55	0.46
HMDB0005406*	C56:5 TAG	Triglycerides	-5.23	0.51	0.52	0.54	0.46
HMDB0004952	C22:0 Ceramide (d18:1)	Other	-1.07	0.5	0.49	0.51	0.5
HMDB0005377*	C50:2 TAG	Triglycerides	-30.68	0.5	0.52	0.51	0.47
HMDB0042226*	C55:2 TAG	Triglycerides	-9.64	0.5	0.54	0.46	0.49
HMDB0005462*	C56:7 TAG	Triglycerides	-10.11	0.5	0.49	0.49	0.52
HMDB0005478*	C60:12 TAG	Triglycerides	-36.58	0.5	0.49	0.49	0.48
NA	phenylalanine-d8	Other	0.12	0.5	0.48	0.51	0.47
HMDB0000875	trigonelline	Other	26.45	0.5	0.52	0.51	0.5
HMDB0006831	3-dehydroxycarnitine	Other	6.25	0.49	0.49	0.51	0.45
HMDB0000544	5-hydroxymethyl-4-methyluracil	Other	-7.52	0.49	0.47	0.49	0.5
NA	C36:2 PS plasmalogen	Other	8.73	0.49	0.5	0.51	0.47
HMDB0005360*	C50:1 TAG	Triglycerides	-29.2	0.49	0.51	0.49	0.48
HMDB0043058*	C53:3 TAG	Triglycerides	6.95	0.49	0.49	0.51	0.43
HMDB0005476*	C58:10 TAG	Triglycerides	-17.76	0.49	0.48	0.45	0.52
HMDB0010531*	C58:11 TAG	Triglycerides	-40.24	0.49	0.48	0.46	0.54
HMDB0013288	C9 carnitine	Carnitines	4.82	0.49	0.5	0.52	0.43
HMDB0000062	carnitine	Carnitines	0.44	0.49	0.5	0.52	0.47
HMDB0000162	proline	Amino acids	4.89	0.49	0.53	0.48	0.48
NA	2-aminohippuric acid	Other	-15.58	0.48	0.48	0.5	0.46
HMDB0001906*	aminoisobutyric acid	Organic acids and derivatives	-10.41	0.48	0.49	0.49	0.51
NA	C34:3 DAG_or_TAG_fragment	Other	-21.48	0.48	0.49	0.48	0.47
NA	C36:2 DAG_or_TAG_fragment	Other	-16.92	0.48	0.49	0.47	0.47
NA	C36:5 PC plasmalogen	Phosphatidylcholine plasmalogens	6.01	0.48	0.52	0.47	0.49
HMDB0005436*	C52:6 TAG	Triglycerides	-13.57	0.48	0.48	0.49	0.48
HMDB0005403*	C54:2 TAG	Triglycerides	-10.32	0.48	0.54	0.5	0.45
HMDB0005413*	C58:8 TAG	Triglycerides	-39.46	0.48	0.47	0.46	0.47
HMDB0005463*	C58:9 TAG	Triglycerides	-18.45	0.48	0.47	0.44	0.48
HMDB0001046	cotinine	Organoheterocyclic compounds	57.98	0.48	0.49	0.48	0.45
HMDB0000064	creatine	Organic acids and derivatives	-4.53	0.48	0.54	0.52	0.44
HMDB0002172	N1,N12-diacetylspermine	Organic acids and derivatives	-2.02	0.48	0.45	0.48	0.46
NA	C16:1 SM	Sphingomyelins	-1.5	0.47	0.48	0.47	0.45
HMDB0007098*	C32:0 DAG	Diglycerides	-25.53	0.47	0.49	0.47	0.45
HMDB0008942*	C38:2 PE	Phosphatidylethanolamines	10.11	0.47	0.48	0.48	0.44
HMDB0002366	C5:1 carnitine	Carnitines	-3.27	0.47	0.51	0.5	0.42
HMDB0010471*	C50:5 TAG	Triglycerides	-14.85	0.47	0.49	0.49	0.44
HMDB0042196*	C53:2 TAG	Triglycerides	-4.31	0.47	0.48	0.5	0.41
HMDB0010513*	C56:10 TAG	Triglycerides	-34.28	0.47	0.45	0.42	0.54
HMDB0005448*	C56:9 TAG	Triglycerides	-17.11	0.47	0.46	0.44	0.53
HMDB0000991*	2-aminooctanoic acid	Organic acids and derivatives	5.78	0.46	0.46	0.43	0.43
HMDB0001008	biliverdin	Organoheterocyclic compounds	-7.74	0.46	0.45	0.44	0.46
HMDB0009060*	C36:3 PE	Phosphatidylethanolamines	-5.93	0.46	0.52	0.5	0.39
NA	C45:3 TAG	Triglycerides	-42.31	0.46	0.45	0.48	0.44
HMDB0005367*	C52:1 TAG	Triglycerides	-16.51	0.46	0.49	0.49	0.44
HMDB0010517*	C52:7 TAG	Triglycerides	-22.09	0.46	0.45	0.45	0.48
HMDB0000715	kynurenic acid	Other	-0.22	0.46	0.47	0.47	0.43
HMDB0000026	N-carbamoyl-beta-alanine	Organic acids and derivatives	-2.56	0.46	0.48	0.45	0.48
HMDB0011103	1,7-dimethyluric acid	Organoheterocyclic compounds	2.61	0.45	0.42	0.45	0.43
HMDB0000043	betaine	Carboxylic acids and derivatives	3.72	0.45	0.46	0.47	0.43
HMDB0004956	C24:0 Ceramide (d18:1)	Other	4.29	0.45	0.44	0.46	0.45
HMDB0007871*	C32:0 PC	Phosphatidylcholines	-12.77	0.45	0.45	0.45	0.47
HMDB0007873*	C32:1 PC	Phosphatidylcholines	-35.03	0.45	0.45	0.47	0.42
HMDB0007100*	C34:0 DAG	Diglycerides	-20	0.45	0.47	0.43	0.4
HMDB0008047*	C38:3 PC	Phosphatidylcholines	-12.47	0.45	0.45	0.44	0.45
NA	C42:11 PE plasmalogen	Phosphatidylethanolamine plasmalogens	5.69	0.45	0.45	0.46	0.41
HMDB0010498*	C54:9 TAG	Triglycerides	-41.26	0.45	0.43	0.41	0.5
HMDB0005410*	C56:3 TAG	Triglycerides	-10.71	0.45	0.48	0.42	0.45
NA	cinnamoylglycine	Other	11.59	0.45	0.42	0.4	0.41
HMDB0000112	GABA	Organic acids and derivatives	-2.99	0.45	0.48	0.49	0.41
HMDB0000641	glutamine	Amino acids	3.56	0.45	0.48	0.49	0.39
HMDB0000182	lysine	Amino acids	-3.44	0.45	0.48	0.48	0.37
HMDB0001276	N1-acetylspermidine	Organic acids and derivatives	-6.48	0.45	0.49	0.44	0.45
NA	valine-d8	Other	-0.23	0.45	0.45	0.47	0.42
HMDB0006725	C14:0 CE	Cholesteryl esters	-4.07	0.44	0.44	0.44	0.4
HMDB0012107*	C24:1 SM	Sphingomyelins	-1.12	0.44	0.48	0.42	0.45
HMDB0000824	C3 carnitine	Carnitines	1.25	0.44	0.48	0.45	0.41
HMDB0008511*	C40:10 PC	Phosphatidylcholines	-10.84	0.44	0.45	0.41	0.48
HMDB0010497*	C50:6 TAG	Triglycerides	-22.76	0.44	0.45	0.45	0.42
HMDB0042104*	C51:1 TAG	Triglycerides	-12.07	0.44	0.44	0.44	0.4
HMDB0005385*	C54:5 TAG	Triglycerides	3.22	0.44	0.46	0.46	0.4
HMDB0013713	N-acetyltryptophan	Organic acids and derivatives	-0.79	0.44	0.46	0.48	0.37
HMDB0001431	pyridoxamine	Other	-4.4	0.44	0.48	0.41	0.43
HMDB0000054	bilirubin	Other	-7.26	0.43	0.43	0.44	0.42
HMDB0012356*	C34:0 PS	Other	-16.16	0.43	0.42	0.41	0.47
HMDB0008105*	C36:3 PC	Phosphatidylcholines	-2.11	0.43	0.45	0.44	0.43
HMDB0005395*	C54:1 TAG	Triglycerides	-12.36	0.43	0.47	0.43	0.38
HMDB0010518*	C54:8 TAG	Triglycerides	-20.55	0.43	0.43	0.4	0.47
HMDB0005392*	C56:8 TAG	Triglycerides	-6.61	0.43	0.42	0.42	0.44
HMDB0029416	NMMA	Organic acids and derivatives	-3.15	0.43	0.44	0.5	0.4
HMDB0000187	serine	Amino acids	11.61	0.43	0.42	0.42	0.41
HMDB0000883	valine	Amino acids	-1.86	0.43	0.5	0.43	0.38
HMDB0000897	7-methylguanine	Organoheterocyclic compounds	-1.49	0.42	0.43	0.42	0.43
HMDB0000212	acetyl-galactosamine	Other	-10.45	0.42	0.44	0.45	0.41
NA	C18:1 LPC plasmalogen_minor	Other	18.33	0.42	0.44	0.45	0.36
HMDB0012104*	C22:1 SM	Sphingomyelins	0.82	0.42	0.42	0.42	0.43
HMDB0007972*	C34:1 PC	Phosphatidylcholines	-12.59	0.42	0.42	0.43	0.42
HMDB0008993*	C36:1 PE	Phosphatidylethanolamines	-22.24	0.42	0.47	0.46	0.37
HMDB0042466*	C55:3 TAG	Triglycerides	2.29	0.42	0.42	0.42	0.39
HMDB0005404*	C56:2 TAG	Triglycerides	-12.87	0.42	0.47	0.39	0.41
HMDB0005398*	C56:4 TAG	Triglycerides	-5.19	0.42	0.42	0.41	0.42
HMDB0005458*	C58:6 TAG	Triglycerides	-14.6	0.42	0.45	0.42	0.41
HMDB0005471*	C58:7 TAG	Triglycerides	-18.66	0.42	0.43	0.38	0.44
HMDB0000210	pantothenate	Carboxylic acids and derivatives	-47.31	0.42	0.42	0.43	0.4
HMDB0007973*	C34:2 PC	Phosphatidylcholines	-0.39	0.41	0.41	0.44	0.41
HMDB0008991*	C36:0 PE	Phosphatidylethanolamines	-3.94	0.41	0.39	0.41	0.4
HMDB0009082*	C36:2 PE plasmalogen	Phosphatidylethanolamine plasmalogens	0.29	0.41	0.43	0.41	0.41
HMDB0005359*	C48:1 TAG	Triglycerides	-37.92	0.41	0.43	0.41	0.38
HMDB0042103*	C49:3 TAG	Triglycerides	-2.38	0.41	0.43	0.43	0.37
HMDB0005362*	C51:2 TAG	Triglycerides	-11.6	0.41	0.43	0.42	0.36
HMDB0005370*	C54:4 TAG	Triglycerides	5.27	0.41	0.42	0.43	0.38
HMDB0000705	C6 carnitine	Carnitines	-13.08	0.41	0.44	0.44	0.35
HMDB0001847	caffeine	Other	22.54	0.41	0.42	0.41	0.42
HMDB0000630	cytosine	Other	2.63	0.41	0.42	0.44	0.42
HMDB0000168	asparagine	Amino acids	1.52	0.4	0.47	0.46	0.3
HMDB0010368	C18:0 CE	Cholesteryl esters	8.29	0.4	0.43	0.39	0.37
HMDB0011520	C22:0 LPE	Lysophosphatidylethanolamines	18.62	0.4	0.44	0.43	0.37
HMDB0010403*	C22:5 LPC	Lysophosphatidylcholines	-3.77	0.4	0.4	0.42	0.35
HMDB0011387*	C38:6 PE plasmalogen	Phosphatidylethanolamine plasmalogens	-0.9	0.4	0.4	0.37	0.44
HMDB0005432*	C48:3 TAG	Triglycerides	-13.8	0.4	0.44	0.43	0.35
NA	C48:4 TAG	Triglycerides	-11.92	0.4	0.43	0.42	0.35
NA	C48:5 TAG	Triglycerides	-17.22	0.4	0.42	0.41	0.37
HMDB0000177	histidine	Amino acids	1.02	0.4	0.43	0.46	0.32
HMDB0000301	urocanic acid	Other	-1.59	0.4	0.34	0.4	0.43
HMDB0000161	alanine	Amino acids	-4.23	0.39	0.46	0.41	0.36
HMDB0000201	C2 carnitine	Carnitines	-9.5	0.39	0.4	0.37	0.43
HMDB0008006*	C34:3 PC	Phosphatidylcholines	-9.23	0.39	0.41	0.4	0.39
HMDB0011442*	C36:4 PE plasmalogen	Phosphatidylethanolamine plasmalogens	10.73	0.39	0.38	0.36	0.43
HMDB0005376*	C48:2 TAG	Triglycerides	-19.71	0.39	0.43	0.41	0.36
HMDB0013238	C7 carnitine	Carnitines	-0.38	0.39	0.41	0.39	0.37
HMDB0000085	deoxyguanosine	Other	5.73	0.39	0.39	0.43	0.34
HMDB0000172	isoleucine	Amino acids	-1.28	0.39	0.46	0.39	0.35
HMDB0011221*	C36:5 PC plasmalogen-A	Phosphatidylcholine plasmalogens	-3.82	0.38	0.4	0.37	0.41
NA	C46:3 TAG	Triglycerides	-17.12	0.38	0.42	0.4	0.33
HMDB0011706*	C49:2 TAG	Triglycerides	-10.78	0.38	0.41	0.38	0.36
HMDB0005357*	C50:0 TAG	Triglycerides	-26.81	0.38	0.39	0.38	0.36
HMDB0005365*	C52:0 TAG	Triglycerides	-15.19	0.38	0.41	0.38	0.34
NA	C54:10 TAG	Triglycerides	7.01	0.38	0.35	0.37	0.39
HMDB0005405*	C54:3 TAG	Triglycerides	-0.54	0.38	0.41	0.4	0.37
HMDB0005447*	C54:7 TAG	Triglycerides	-8.11	0.38	0.4	0.37	0.4
HMDB0000791	C8 carnitine	Carnitines	-11.3	0.38	0.43	0.4	0.33
HMDB0000687	leucine	Amino acids	0.18	0.38	0.46	0.38	0.33
HMDB0004827	proline betaine	Organic acids and derivatives	-16.46	0.38	0.37	0.4	0.36
HMDB0000235	thiamine	Other	-5.52	0.38	0.37	0.44	0.28
HMDB0000248	thyroxine	Carboxylic acids and derivatives	-4.9	0.38	0.37	0.39	0.32
HMDB0000929	tryptophan	Amino acids	5.95	0.38	0.42	0.4	0.36
HMDB0000158	tyrosine	Amino acids	-0.4	0.38	0.43	0.41	0.35
HMDB0007870*	C30:1 PC	Phosphatidylcholines	-35.31	0.37	0.38	0.4	0.33
NA	C46:4 TAG	Triglycerides	-19.51	0.37	0.4	0.38	0.33
HMDB0005356*	C48:0 TAG	Triglycerides	-48.15	0.37	0.38	0.37	0.35
HMDB0005391*	C54:6 TAG	Triglycerides	5.05	0.37	0.4	0.38	0.36
HMDB0005396*	C56:1 TAG	Triglycerides	-13.93	0.37	0.42	0.35	0.36
HMDB0001072	coenzyme Q10	Other	0.61	0.37	0.38	0.34	0.38
HMDB0000167	threonine	Amino acids	2.45	0.37	0.37	0.36	0.37
HMDB0032390	2-methyl-4,5-benzoxazole	Other	2.43	0.36	0.37	0.34	0.36
HMDB0002815*	C18:1 LPC	Lysophosphatidylcholines	9.62	0.36	0.38	0.39	0.32
HMDB0011512*	C20:1 LPE	Lysophosphatidylethanolamines	9.51	0.36	0.36	0.39	0.32
HMDB0011214*	C34:5 PC plasmalogen	Phosphatidylcholine plasmalogens	16.19	0.36	0.38	0.36	0.38
HMDB0008039*	C36:2 PC-B	Phosphatidylcholines	4.5	0.36	0.37	0.37	0.35
HMDB0007983*	C36:4 PC-A	Phosphatidylcholines	4.82	0.36	0.37	0.37	0.33
HMDB0008270*	C38:2 PC	Phosphatidylcholines	-8.24	0.36	0.39	0.35	0.37
NA	C44:13 PE plasmalogen	Phosphatidylethanolamine plasmalogens	17.84	0.36	0.37	0.37	0.42
HMDB0043170*	C45:2 TAG	Triglycerides	-21.42	0.36	0.37	0.38	0.33
HMDB0006344	phenylacetylglutamine	Organic acids and derivatives	-7.12	0.36	0.36	0.35	0.34
HMDB0001886	3-methylxanthine	Organoheterocyclic compounds	8.75	0.35	0.34	0.32	0.36
HMDB0007874*	C32:2 PC	Phosphatidylcholines	-8.15	0.35	0.35	0.36	0.33
HMDB0010419*	C46:2 TAG	Triglycerides	-23.42	0.35	0.38	0.38	0.31
HMDB0000688	C5 carnitine	Carnitines	-1.1	0.35	0.38	0.35	0.3
HMDB0002869	campesterol	Other	-0.9	0.35	0.39	0.36	0.36
HMDB0000067	cholesterol	Other	-0.58	0.35	0.38	0.35	0.38
HMDB0000159	phenylalanine	Amino acids	-0.68	0.35	0.39	0.36	0.3
HMDB0001565	phosphocholine	Other	-21.43	0.35	0.4	0.38	0.35
HMDB0059824	4-hydroxy-3-methylacetophenone	Other	3.54	0.34	0.33	0.31	0.36
NA	C36:4 hydroxy-PC	Other	-19.92	0.34	0.37	0.4	0.29
HMDB0042076*	C47:2 TAG	Triglycerides	-11.21	0.34	0.35	0.36	0.31
HMDB0004193	N1-methyl-2-pyridone-5-carboxamide	Organoheterocyclic compounds	-27.58	0.34	0.33	0.34	0.34
HMDB0001325	N6,N6,N6-trimethyllysine	Organic acids and derivatives	-4.48	0.34	0.35	0.37	0.27
HMDB0003282	1-methylguanine	Other	-0.71	0.33	0.32	0.35	0.3
HMDB0001563	1-methylguanosine	Other	-3.49	0.33	0.31	0.35	0.32
HMDB0000651	C10 carnitine	Carnitines	-11.46	0.33	0.39	0.36	0.29
HMDB0013325	C10:2 carnitine	Carnitines	-22.85	0.33	0.36	0.35	0.23
HMDB0008038*	C36:1 PC	Phosphatidylcholines	-8.21	0.33	0.34	0.34	0.31
HMDB0043169*	C43:2 TAG	Triglycerides	-28.3	0.33	0.36	0.36	0.29
HMDB0010412*	C46:1 TAG	Triglycerides	-29.47	0.33	0.36	0.35	0.3
HMDB0031106*	C51:0 TAG	Triglycerides	-11.46	0.33	0.35	0.31	0.31
NA	N-methylproline	Other	10.7	0.33	0.33	0.35	0.32
HMDB0013631	oleoyl glycine	Other	-17.04	0.33	0.36	0.28	0.4
NA	C44:2 TAG	Triglycerides	-27.02	0.32	0.35	0.33	0.28
HMDB0010411*	C46:0 TAG	Triglycerides	-38.61	0.32	0.35	0.32	0.3
HMDB0011705*	C49:1 TAG	Triglycerides	-40.07	0.32	0.31	0.32	0.31
HMDB0002250	C12 carnitine	Carnitines	-9.97	0.31	0.33	0.31	0.29
HMDB0011478*	C18:3 LPE	Lysophosphatidylethanolamines	-5.86	0.31	0.33	0.32	0.29
HMDB0008923*	C32:0 PE	Phosphatidylethanolamines	-18.6	0.31	0.31	0.33	0.29
NA	C44:1 TAG	Triglycerides	-34.73	0.31	0.33	0.32	0.27
HMDB0042100*	C47:1 TAG	Triglycerides	-15.85	0.31	0.34	0.32	0.3
HMDB0000138	glycocholate	Steroids and steroid derivatives	10.62	0.31	0.35	0.3	0.32
HMDB0013127	C4-OH carnitine	Carnitines	-62.06	0.3	0.33	0.32	0.27
HMDB0042098*	C43:1 TAG	Triglycerides	-25.32	0.3	0.31	0.33	0.26
HMDB0013326	C12:1 carnitine	Carnitines	-9.76	0.29	0.29	0.28	0.3
HMDB0005066	C14 carnitine	Carnitines	-15.61	0.29	0.29	0.31	0.26
HMDB0013331	C14:2 carnitine	Carnitines	-7.59	0.29	0.31	0.29	0.28
NA	C20:4 carnitine	Other	-19.99	0.29	0.3	0.29	0.29
HMDB0001991	7-methylxanthine	Organoheterocyclic compounds	9.01	0.28	0.27	0.28	0.29
HMDB0002014	C14:1 carnitine	Carnitines	-16.14	0.28	0.28	0.28	0.29
HMDB0042063*	C44:0 TAG	Triglycerides	-17.62	0.28	0.31	0.29	0.26
HMDB0042099*	C45:1 TAG	Triglycerides	-14.38	0.28	0.3	0.3	0.26
HMDB0000714	hippurate	Other	21.22	0.28	0.28	0.28	0.31
HMDB0000699	1-methylnicotinamide	Other	-12.21	0.27	0.26	0.28	0.26
HMDB0010387*	C18:3 LPC	Lysophosphatidylcholines	7.6	0.27	0.29	0.3	0.23
HMDB0015168	cerulenin	Other	-34.63	0.27	0.25	0.27	0.27
HMDB0002802	cortisone	Steroids and steroid derivatives	0	0.27	0.3	0.23	0.32
HMDB0013272	N-lauroylglycine	Other	-16.71	0.27	0.27	0.27	0.3
HMDB0000716	pipecolic acid	Organic acids and derivatives	-21.01	0.27	0.26	0.27	0.28
HMDB0005862	2-methylguanosine	Other	-12.14	0.26	0.31	0.22	0.3
NA	C42:0 TAG	Triglycerides	-4.89	0.26	0.29	0.27	0.23
HMDB0000631*	glycodeoxycholate/glycochenodeoxycholate	Steroids and steroid derivatives	22.25	0.26	0.33	0.26	0.25
NA	Na_C16:0 LPC	Lysophosphatidylcholines	5	0.26	0.28	0.28	0.23
HMDB0000259	serotonin	Other	16.13	0.26	0.32	0.28	0.21
NA	threosphingosine	Other	-5.57	0.25	0.28	0.23	0.28
HMDB0004030	21-deoxycortisol	Other	-13.7	0.24	0.27	0.25	0.19
HMDB0042062*	C43:0 TAG	Triglycerides	-0.05	0.24	0.26	0.25	0.22
HMDB0000063	cortisol	Steroids and steroid derivatives	-28.27	0.24	0.25	0.24	0.24
HMDB0000696	methionine	Amino acids	-2.06	0.24	0.28	0.29	0.17
NA	C41:0 TAG	Triglycerides	0.96	0.22	0.25	0.24	0.18
HMDB0000001	1-methylhistidine	Other	-12.36	0.21	0.18	0.21	0.25
HMDB0013678	4-hydroxyhippurate	Other	3.46	0.21	0.19	0.18	0.26
HMDB0001859	acetaminophen	Other	-9.84	0.2	0.18	0.21	0.21
HMDB0000133	guanosine	Other	31.2	0.2	0.2	0.17	0.23
HMDB0000462	allantoin	Other	-3.24	0.18	0.21	0.15	0.2
HMDB0000725	hydroxyproline	Carboxylic acids and derivatives	-2.63	0.18	0.12	0.17	0.17
HMDB0034169	methyl N-methylanthranilate	Other	-39.52	0.17	0.13	0.14	0.22
HMDB0000925	trimethylamine-N-oxide	Other	-12.7	0.16	0.15	0.12	0.24
NA	ectoine	Other	-157.87	0.09	0.08	0.08	0.1
HMDB0002100	palmitoylethanolamide	Other	-7.07	0.05	0.03	0.05	0.06

### Sheet: Supplementary Table 3
Supplementary Table 3: ICCs for known metabolites measured in the primary and secondary dataset												Intra-class correlations
HMDB ID	Metabolite	Class	ICC.primary	ICC.secondary	% difference [0-100]					Metabolite	Class	Primary dataset	Secondary dataset	% absolute difference
HMDB0011103	1,7-dimethyluric acid	Organoheterocyclic compounds	0.42	0.42	0.67					1,7-dimethyluric acid	Organoheterocyclic compounds	0.42	0.42	0.67
HMDB0001847	caffeine	Imidazopyrimidines	0.42	0.43	0.82					caffeine	Imidazopyrimidines	0.42	0.43	0.82
HMDB0000562	creatinine	Carboxylic acids and derivatives	0.6	0.6	1.07					creatinine	Carboxylic acids and derivatives	0.6	0.6	1.07
HMDB0000824	C3 carnitine	Carnitines	0.48	0.48	1.31					C3 carnitine	Carnitines	0.48	0.48	1.31
HMDB0000123	glycine	Carboxylic acids and derivatives	0.64	0.65	1.4					glycine	Carboxylic acids and derivatives	0.64	0.65	1.4
HMDB0013130	C5-DC carnitine	Carnitines	0.63	0.64	1.56					C5-DC carnitine	Carnitines	0.63	0.64	1.56
HMDB0002250	C12 carnitine	Carnitines	0.33	0.33	1.57					C12 carnitine	Carnitines	0.33	0.33	1.57
HMDB0000898	1-methylhistamine	Other	0.63	0.64	1.59					1-methylhistamine	Other	0.63	0.64	1.59
HMDB0004620*	N-alpha-acetylarginine	Organic acids and derivatives	0.65	0.64	1.78					N-alpha-acetylarginine	Organic acids and derivatives	0.65	0.64	1.78
HMDB0000161	alanine	Carboxylic acids and derivatives	0.46	0.45	2.28					alanine	Carboxylic acids and derivatives	0.46	0.45	2.28
HMDB0000651	C10 carnitine	Carnitines	0.39	0.38	2.32
HMDB0000705	C6 carnitine	Carnitines	0.44	0.43	2.38
HMDB0002064	N-acetylputrescine	Organic acids and derivatives	0.58	0.57	2.45
HMDB0013287	N6,N6-dimethyllysine	Organic acids and derivatives	0.84	0.82	2.61
HMDB0029416	NMMA	Organic acids and derivatives	0.44	0.42	2.83
NA	cinnamoylglycine	Other	0.42	0.41	2.86
HMDB0000687	leucine	Carboxylic acids and derivatives	0.46	0.45	2.86
HMDB0000064	creatine	Organic acids and derivatives	0.54	0.52	3
HMDB0000162	proline	Carboxylic acids and derivatives	0.53	0.52	3.01
HMDB0000167	threonine	Organic acids and derivatives	0.37	0.36	3.03
HMDB0001276	N1-acetylspermidine	Organic acids and derivatives	0.49	0.51	3.46
HMDB0000092	dimethylglycine	Carboxylic acids and derivatives	0.59	0.57	3.52
HMDB0000062	carnitine	Carnitines	0.5	0.52	3.77
HMDB0000026	N-carbamoyl-beta-alanine	Organic acids and derivatives	0.48	0.46	4.16
HMDB0000929	tryptophan	Organoheterocyclic compounds	0.42	0.4	4.27
HMDB0000206*	N6-acetyllysine	Organic acids and derivatives	0.55	0.57	4.28
HMDB0000182	lysine	Carboxylic acids and derivatives	0.48	0.46	4.46
HMDB0001046	cotinine	Organoheterocyclic compounds	0.49	0.47	4.73
HMDB0000641	glutamine	Organic acids and derivatives	0.48	0.45	4.75
HMDB0003357	N-acetylornithine	Organic acids and derivatives	0.72	0.69	4.76
HMDB0000875	trigonelline	Alkaloids and derivatives	0.52	0.55	4.97
HMDB0013288	C9 carnitine	Carnitines	0.5	0.53	5.56
HMDB0000158	tyrosine	Carboxylic acids and derivatives	0.43	0.4	5.67
HMDB0002013	C4 carnitine	Carnitines	0.64	0.6	5.81
HMDB0000767	pseudouridine	Nucleosides, nucleotides, and analogues	0.56	0.59	5.86
HMDB0000177	histidine	Carboxylic acids and derivatives	0.43	0.46	5.88
HMDB0000159	phenylalanine	Organic acids and derivatives	0.39	0.41	5.99
HMDB0000884	ribothymidine	Nucleosides, nucleotides, and analogues	0.56	0.59	6.34
HMDB0004824	N2,N2-dimethylguanosine	Nucleosides, nucleotides, and analogues	0.51	0.55	6.43
HMDB0006347	C26 carnitine	Carnitines	0.57	0.61	6.43
HMDB0000043	betaine	Carboxylic acids and derivatives	0.46	0.43	6.46
HMDB0000791	C8 carnitine	Carnitines	0.43	0.4	6.49
HMDB0013127	C4-OH carnitine	Carnitines	0.33	0.36	6.58
HMDB0000716	pipecolic acid	Organic acids and derivatives	0.26	0.28	6.6
HMDB0001008	biliverdin	Organoheterocyclic compounds	0.45	0.48	6.81
HMDB0002366	C5:1 carnitine	Carnitines	0.51	0.47	7.09
HMDB0000715	kynurenic acid	Other	0.47	0.5	7.1
HMDB0006344	phenylacetylglutamine	Organic acids and derivatives	0.36	0.34	7.37
HMDB0007973*	C34:2 PC	Phosphatidylcholines	0.41	0.44	7.6
HMDB0013238	C7 carnitine	Carnitines	0.41	0.44	7.96
HMDB0013325	C10:2 carnitine	Carnitines	0.36	0.33	8.58
HMDB0000201	C2 carnitine	Carnitines	0.4	0.36	9.89
HMDB0005923	N4-acetylcytidine	Nucleosides, nucleotides, and analogues	0.62	0.68	10.19
HMDB0013713	N-acetyltryptophan	Organic acids and derivatives	0.46	0.51	10.48
HMDB0000925	trimethylamine-N-oxide	Organonitrogen compounds	0.15	0.13	10.54
HMDB0000187	serine	Carboxylic acids and derivatives	0.42	0.38	10.54
HMDB0003681	4-acetamidobutanoate	Organic acids and derivatives	0.57	0.63	10.93
HMDB0001325	N6,N6,N6-trimethyllysine	Organic acids and derivatives	0.35	0.31	10.96
HMDB0000259	serotonin	Other	0.32	0.29	11.01
HMDB0001886	3-methylxanthine	Organoheterocyclic compounds	0.34	0.37	11.2
HMDB0000688	C5 carnitine	Carnitines	0.38	0.42	11.23
HMDB0000883	valine	Carboxylic acids and derivatives	0.5	0.44	11.52
HMDB0001906*	aminoisobutyric acid	Organic acids and derivatives	0.49	0.55	11.71
HMDB0000904	citrulline	Organic acids and derivatives	0.59	0.52	11.94
HMDB0000172	isoleucine	Organic acids and derivatives	0.46	0.41	11.95
HMDB0000212	acetyl-galactosamine	Organic oxygen compounds	0.44	0.5	12.23
HMDB0004827	proline betaine	Organic acids and derivatives	0.37	0.32	12.43
HMDB0000054	bilirubin	Other	0.43	0.48	12.64
HMDB0000133	guanosine	Other	0.2	0.22	12.68
HMDB0240212	DMGV	Other	0.73	0.63	12.74
HMDB0002000	myristoleic acid	Other	0.53	0.46	13.1
HMDB0005066	C14 carnitine	Carnitines	0.29	0.32	13.42
HMDB0000168	asparagine	Organic acids and derivatives	0.47	0.54	14.17
HMDB0000235	thiamine	Other	0.37	0.32	14.47
HMDB0013331	C14:2 carnitine	Carnitines	0.31	0.35	14.63
HMDB0000670*	homoarginine	Organic acids and derivatives	0.52	0.6	15.42
HMDB0000696	methionine	Organic acids and derivatives	0.28	0.32	15.75
HMDB0032055	N-acetylhistidine	Other	0.57	0.48	15.84
HMDB0000699	1-methylnicotinamide	Pyridines and derivatives	0.26	0.22	15.91
HMDB0000138	glycocholate	Steroids and steroid derivatives	0.35	0.29	17.17
HMDB0000631*	glycodeoxycholate/glycochenodeoxycholate	Steroids and steroid derivatives	0.33	0.27	18.09
HMDB0002014	C14:1 carnitine	Carnitines	0.28	0.34	18.38
HMDB0000897	7-methylguanine	Organoheterocyclic compounds	0.43	0.52	20.88
HMDB0013326	C12:1 carnitine	Carnitines	0.29	0.35	21.84
HMDB0000991*	2-aminooctanoic acid	Organic acids and derivatives	0.46	0.35	23.04
HMDB0000301	urocanic acid	Other	0.34	0.43	25.69
HMDB0000112	GABA	Organic acids and derivatives	0.48	0.35	26.02
HMDB0013631	oleoyl glycine	Other	0.36	0.46	28.1
HMDB0000714	hippurate	Benzene and substituted derivatives	0.28	0.36	28.23
HMDB0000248	thyroxine	Carboxylic acids and derivatives	0.37	0.48	30.02
HMDB0001991	7-methylxanthine	Organoheterocyclic compounds	0.27	0.35	31.3
HMDB0000630	cytosine	Diazines	0.42	0.56	31.83
HMDB0004030	21-deoxycortisol	Other	0.27	0.35	32.24
HMDB0003282	1-methylguanine	Other	0.32	0.42	32.32
HMDB0004193	N1-methyl-2-pyridone-5-carboxamide	Organoheterocyclic compounds	0.33	0.22	34.26
HMDB0000210	pantothenate	Carboxylic acids and derivatives	0.42	0.26	36.49
HMDB0059824	4-hydroxy-3-methylacetophenone	Other	0.33	0.46	38.04
HMDB0000462	allantoin	Azoles	0.21	0.29	40.3
HMDB0002802	cortisone	Steroids and steroid derivatives	0.3	0.42	40.97
HMDB0001563	1-methylguanosine	Other	0.31	0.45	43.01
HMDB0013272	N-lauroylglycine	Other	0.27	0.38	43.93
HMDB0013678	4-hydroxyhippurate	Benzenoids	0.19	0.28	45.56
HMDB0000063	cortisol	Steroids and steroid derivatives	0.25	0.4	58.36
HMDB0001859	acetaminophen	Phenols	0.18	0.3	67.53
HMDB0000725	hydroxyproline	Carboxylic acids and derivatives	0.12	0.21	79.86

### Sheet: Comparison to 1-2 years ICCs
Median ICCs were calculated based on metabolite measured in both datasets, 10y and 1-2y datasets, which may result in small differences compared to the main results which are based on all metabolites in the 10y dataset.
Class	Median ICC 10y	Median ICC 1-2y
Steroids and steroid derivatives	0.26	0.36
Organoheterocyclic compounds	0.42	0.44
Amino acids	0.4	0.5
Carnitines	0.38	0.54
Other	0.4	0.54
Nucleosides, nucleotides, and analogues	0.57	0.55
Triglycerides	0.43	0.6
Organic acids and derivatives	0.48	0.6
Phosphatidylethanolamine plasmalogens	0.4	0.64
Carboxylic acids and derivatives	0.45	0.65
Phosphatidylcholines	0.43	0.68
Phosphatidylethanolamines	0.44	0.69
Diglycerides	0.53	0.73
Cholesteryl esters	0.53	0.76
Phosphatidylcholine plasmalogens	0.55	0.76

### Sheet: Percent diff raw scale
hmdb_id	metabolite_name	class	mean.p.diff	icc.lme
HMDB0000001	1-methylhistidine	Other	-12.36	0.210661
HMDB0000026	N-carbamoyl-beta-alanine	Organic acids and derivatives	-2.56	0.461092
HMDB0000043	betaine	Carboxylic acids and derivatives	3.72	0.451714
HMDB0000054	bilirubin	Other	-7.26	0.433714
HMDB0000062	carnitine	Carnitines	0.44	0.492127
HMDB0000063	cortisol	Steroids and steroid derivatives	-28.27	0.242694
HMDB0000064	creatine	Organic acids and derivatives	-4.53	0.483654
HMDB0000067	cholesterol	Other	-0.58	0.346286
HMDB0000085	deoxyguanosine	Other	5.73	0.387508
HMDB0000092	dimethylglycine	Carboxylic acids and derivatives	-0.52	0.55954
HMDB0000112	GABA	Organic acids and derivatives	-2.99	0.445088
HMDB0000123	glycine	Amino acids	2.85	0.646512
HMDB0000128	guanidinoacetic acid	Carboxylic acids and derivatives	6.99	0.532913
HMDB0000133	guanosine	Other	31.2	0.199307
HMDB0000138	glycocholate	Steroids and steroid derivatives	10.62	0.310647
HMDB0000158	tyrosine	Amino acids	-0.4	0.381796
HMDB0000159	phenylalanine	Amino acids	-0.68	0.35492
HMDB0000161	alanine	Amino acids	-4.23	0.392141
HMDB0000162	proline	Amino acids	4.89	0.487554
HMDB0000167	threonine	Amino acids	2.45	0.367037
HMDB0000168	asparagine	Amino acids	1.52	0.398917
HMDB0000172	isoleucine	Amino acids	-1.28	0.387721
HMDB0000177	histidine	Amino acids	1.02	0.403958
HMDB0000182	lysine	Amino acids	-3.44	0.447397
HMDB0000187	serine	Amino acids	11.61	0.428757
HMDB0000201	C2 carnitine	Carnitines	-9.5	0.391679
HMDB0000206*	N6-acetyllysine	Organic acids and derivatives	-5.27	0.561242
HMDB0000210	pantothenate	Carboxylic acids and derivatives	-47.31	0.417588
HMDB0000212	acetyl-galactosamine	Other	-10.45	0.423248
HMDB0000235	thiamine	Other	-5.52	0.377137
HMDB0000248	thyroxine	Carboxylic acids and derivatives	-4.9	0.375864
HMDB0000259	serotonin	Other	16.13	0.263466
HMDB0000289	uric acid	Other	-11.95	0.589297
HMDB0000301	urocanic acid	Other	-1.59	0.395609
HMDB0000462	allantoin	Other	-3.24	0.179937
HMDB0000544	5-hydroxymethyl-4-methyluracil	Other	-7.52	0.486827
HMDB0000562	creatinine	Carboxylic acids and derivatives	-1.31	0.590177
HMDB0000610*	C18:2 CE	Cholesteryl esters	8.02	0.568388
HMDB0000630	cytosine	Other	2.63	0.409927
HMDB0000631*	glycodeoxycholate/glycochenodeoxycholate	Steroids and steroid derivatives	22.25	0.25859
HMDB0000641	glutamine	Amino acids	3.56	0.448752
HMDB0000651	C10 carnitine	Carnitines	-11.46	0.332678
HMDB0000658*	C16:1 CE	Cholesteryl esters	-11.91	0.556844
HMDB0000670*	homoarginine	Organic acids and derivatives	-1.91	0.519548
HMDB0000687	leucine	Amino acids	0.18	0.384104
HMDB0000688	C5 carnitine	Carnitines	-1.1	0.34789
HMDB0000696	methionine	Amino acids	-2.06	0.23629
HMDB0000699	1-methylnicotinamide	Other	-12.21	0.27304
HMDB0000705	C6 carnitine	Carnitines	-13.08	0.405555
HMDB0000714	hippurate	Other	21.22	0.282242
HMDB0000715	kynurenic acid	Other	-0.22	0.459781
HMDB0000716	pipecolic acid	Organic acids and derivatives	-21.01	0.266591
HMDB0000725	hydroxyproline	Carboxylic acids and derivatives	-2.63	0.176808
HMDB0000767	pseudouridine	Nucleosides, nucleotides, and analogues	-10.81	0.590195
HMDB0000791	C8 carnitine	Carnitines	-11.3	0.375618
HMDB0000824	C3 carnitine	Carnitines	1.25	0.44383
HMDB0000875	trigonelline	Other	26.45	0.504608
HMDB0000883	valine	Amino acids	-1.86	0.43076
HMDB0000884	ribothymidine	Nucleosides, nucleotides, and analogues	1.57	0.543051
HMDB0000885	C16:0 CE	Cholesteryl esters	3.48	0.531883
HMDB0000897	7-methylguanine	Organoheterocyclic compounds	-1.49	0.420262
HMDB0000898	1-methylhistamine	Other	-2.76	0.608113
HMDB0000904	citrulline	Organic acids and derivatives	-3.61	0.563631
HMDB0000918*	C18:1 CE	Cholesteryl esters	4.39	0.56073
HMDB0000925	trimethylamine-N-oxide	Other	-12.7	0.164773
HMDB0000929	tryptophan	Amino acids	5.95	0.382345
HMDB0000991*	2-aminooctanoic acid	Organic acids and derivatives	5.78	0.457453
HMDB0001008	biliverdin	Organoheterocyclic compounds	-7.74	0.455319
HMDB0001046	cotinine	Organoheterocyclic compounds	57.98	0.48036
HMDB0001072	coenzyme Q10	Other	0.61	0.371094
HMDB0001276	N1-acetylspermidine	Organic acids and derivatives	-6.48	0.44572
HMDB0001325	N6,N6,N6-trimethyllysine	Organic acids and derivatives	-4.48	0.33997
HMDB0001431	pyridoxamine	Other	-4.4	0.436976
HMDB0001539	ADMA/SDMA	Organic acids and derivatives	-4.29	0.61791
HMDB0001563	1-methylguanosine	Other	-3.49	0.332411
HMDB0001565	phosphocholine	Other	-21.43	0.349864
HMDB0001847	caffeine	Other	22.54	0.413846
HMDB0001859	acetaminophen	Other	-9.84	0.198135
HMDB0001886	3-methylxanthine	Organoheterocyclic compounds	8.75	0.346103
HMDB0001906*	aminoisobutyric acid	Organic acids and derivatives	-10.41	0.477083
HMDB0001991	7-methylxanthine	Organoheterocyclic compounds	9.01	0.284037
HMDB0002000	myristoleic acid	Other	18.77	0.516557
HMDB0002013	C4 carnitine	Carnitines	-5.91	0.614719
HMDB0002014	C14:1 carnitine	Carnitines	-16.14	0.282647
HMDB0002064	N-acetylputrescine	Organic acids and derivatives	-16.04	0.563698
HMDB0002100	palmitoylethanolamide	Other	-7.07	0.0545166
HMDB0002172	N1,N12-diacetylspermine	Organic acids and derivatives	-2.02	0.475497
HMDB0002250	C12 carnitine	Carnitines	-9.97	0.305027
HMDB0002366	C5:1 carnitine	Carnitines	-3.27	0.471982
HMDB0240212	DMGV	Other	-26.66	0.721438
HMDB0002802	cortisone	Steroids and steroid derivatives	0	0.270367
HMDB0002815*	C18:1 LPC	Lysophosphatidylcholines	9.62	0.3582
HMDB0002869	campesterol	Other	-0.9	0.347496
HMDB0003282	1-methylguanine	Other	-0.71	0.329626
HMDB0003357	N-acetylornithine	Organic acids and derivatives	-8.04	0.692787
HMDB0003681	4-acetamidobutanoate	Organic acids and derivatives	-15.97	0.570716
HMDB0004030	21-deoxycortisol	Other	-13.7	0.239745
HMDB0004193	N1-methyl-2-pyridone-5-carboxamide	Organoheterocyclic compounds	-27.58	0.34003
HMDB0004620*	N-alpha-acetylarginine	Organic acids and derivatives	-5.25	0.619323
HMDB0004824	N2,N2-dimethylguanosine	Nucleosides, nucleotides, and analogues	-10.2	0.520993
HMDB0004827	proline betaine	Organic acids and derivatives	-16.46	0.379266
HMDB0004952	C22:0 Ceramide (d18:1)	Other	-1.07	0.50362
HMDB0004956	C24:0 Ceramide (d18:1)	Other	4.29	0.453663
HMDB0005066	C14 carnitine	Carnitines	-15.61	0.291122
HMDB0005356*	C48:0 TAG	Triglycerides	-48.15	0.369086
HMDB0005357*	C50:0 TAG	Triglycerides	-26.81	0.378797
HMDB0005359*	C48:1 TAG	Triglycerides	-37.92	0.406739
HMDB0005360*	C50:1 TAG	Triglycerides	-29.2	0.49422
HMDB0005362*	C51:2 TAG	Triglycerides	-11.6	0.407291
HMDB0005363*	C52:4 TAG	Triglycerides	2.57	0.511537
HMDB0005365*	C52:0 TAG	Triglycerides	-15.19	0.382032
HMDB0005367*	C52:1 TAG	Triglycerides	-16.51	0.464121
HMDB0005369*	C52:2 TAG	Triglycerides	-11.17	0.541017
HMDB0005370*	C54:4 TAG	Triglycerides	5.27	0.413157
HMDB0005376*	C48:2 TAG	Triglycerides	-19.71	0.391638
HMDB0005377*	C50:2 TAG	Triglycerides	-30.68	0.504629
HMDB0005384*	C52:3 TAG	Triglycerides	-3.61	0.528037
HMDB0005385*	C54:5 TAG	Triglycerides	3.22	0.43779
HMDB0005391*	C54:6 TAG	Triglycerides	5.05	0.366219
HMDB0005392*	C56:8 TAG	Triglycerides	-6.61	0.430973
HMDB0005395*	C54:1 TAG	Triglycerides	-12.36	0.426767
HMDB0005396*	C56:1 TAG	Triglycerides	-13.93	0.368913
HMDB0005398*	C56:4 TAG	Triglycerides	-5.19	0.419991
HMDB0005403*	C54:2 TAG	Triglycerides	-10.32	0.483032
HMDB0005404*	C56:2 TAG	Triglycerides	-12.87	0.422396
HMDB0005405*	C54:3 TAG	Triglycerides	-0.54	0.379455
HMDB0005406*	C56:5 TAG	Triglycerides	-5.23	0.513272
HMDB0005410*	C56:3 TAG	Triglycerides	-10.71	0.445494
HMDB0005413*	C58:8 TAG	Triglycerides	-39.46	0.478892
HMDB0005432*	C48:3 TAG	Triglycerides	-13.8	0.402751
HMDB0005433*	C50:3 TAG	Triglycerides	-8.89	0.511498
HMDB0005436*	C52:6 TAG	Triglycerides	-13.57	0.477662
HMDB0005447*	C54:7 TAG	Triglycerides	-8.11	0.379861
HMDB0005448*	C56:9 TAG	Triglycerides	-17.11	0.472806
HMDB0005456*	C56:6 TAG	Triglycerides	-8.06	0.562438
HMDB0005458*	C58:6 TAG	Triglycerides	-14.6	0.421937
HMDB0005462*	C56:7 TAG	Triglycerides	-10.11	0.502283
HMDB0005463*	C58:9 TAG	Triglycerides	-18.45	0.480998
HMDB0005471*	C58:7 TAG	Triglycerides	-18.66	0.417159
HMDB0005476*	C58:10 TAG	Triglycerides	-17.76	0.486713
HMDB0005478*	C60:12 TAG	Triglycerides	-36.58	0.49539
HMDB0005862	2-methylguanosine	Other	-12.14	0.260727
HMDB0005923	N4-acetylcytidine	Nucleosides, nucleotides, and analogues	-14.74	0.644688
HMDB0006344	phenylacetylglutamine	Organic acids and derivatives	-7.12	0.364777
HMDB0006347	C26 carnitine	Carnitines	-0.67	0.560066
HMDB0006725	C14:0 CE	Cholesteryl esters	-4.07	0.4414
HMDB0006726	C20:4 CE	Cholesteryl esters	4.18	0.545209
HMDB0006731	C20:5 CE	Cholesteryl esters	-7.81	0.51095
HMDB0006733	C22:6 CE	Cholesteryl esters	6.34	0.530801
HMDB0006736*	C20:3 CE	Cholesteryl esters	-0.79	0.563275
HMDB0006831	3-dehydroxycarnitine	Other	6.25	0.493571
HMDB0007098*	C32:0 DAG	Diglycerides	-25.53	0.472081
HMDB0007099*	C32:1 DAG	Diglycerides	-25.2	0.507761
HMDB0007100*	C34:0 DAG	Diglycerides	-20	0.451418
HMDB0007102*	C34:1 DAG	Diglycerides	-22.35	0.535756
HMDB0007103*	C34:2 DAG	Diglycerides	-13.63	0.541468
HMDB0007132*	C34:3 DAG	Diglycerides	-16.05	0.530607
HMDB0007199*	C38:5 DAG	Diglycerides	-17.97	0.584701
HMDB0007216*	C36:1 DAG	Diglycerides	-21.51	0.512654
HMDB0007218*	C36:2 DAG	Diglycerides	-15.42	0.547796
HMDB0007219*	C36:3 DAG	Diglycerides	0.89	0.565058
HMDB0007248*	C36:4 DAG	Diglycerides	13.27	0.527079
HMDB0007870*	C30:1 PC	Phosphatidylcholines	-35.31	0.373769
HMDB0007871*	C32:0 PC	Phosphatidylcholines	-12.77	0.453469
HMDB0007873*	C32:1 PC	Phosphatidylcholines	-35.03	0.449759
HMDB0007874*	C32:2 PC	Phosphatidylcholines	-8.15	0.3519
HMDB0007972*	C34:1 PC	Phosphatidylcholines	-12.59	0.418392
HMDB0007973*	C34:2 PC	Phosphatidylcholines	-0.39	0.412317
HMDB0007983*	C36:4 PC-A	Phosphatidylcholines	4.82	0.355627
HMDB0007991*	C38:6 PC	Phosphatidylcholines	-11.94	0.543013
HMDB0008006*	C34:3 PC	Phosphatidylcholines	-9.23	0.390491
HMDB0008038*	C36:1 PC	Phosphatidylcholines	-8.21	0.32602
HMDB0008039*	C36:2 PC-B	Phosphatidylcholines	4.5	0.36174
HMDB0008047*	C38:3 PC	Phosphatidylcholines	-12.47	0.448392
HMDB0008048*	C38:4 PC	Phosphatidylcholines	-9.01	0.646945
HMDB0008057*	C40:6 PC	Phosphatidylcholines	-12.69	0.531013
HMDB0008105*	C36:3 PC	Phosphatidylcholines	-2.11	0.428882
HMDB0008138*	C36:4 PC-B	Phosphatidylcholines	-12.26	0.594424
HMDB0008270*	C38:2 PC	Phosphatidylcholines	-8.24	0.357826
HMDB0008511*	C40:10 PC	Phosphatidylcholines	-10.84	0.440388
HMDB0008731*	C40:9 PC	Phosphatidylcholines	-7.69	0.535306
HMDB0008923*	C32:0 PE	Phosphatidylethanolamines	-18.6	0.31284
HMDB0008942*	C38:2 PE	Phosphatidylethanolamines	10.11	0.46878
HMDB0008991*	C36:0 PE	Phosphatidylethanolamines	-3.94	0.410616
HMDB0008993*	C36:1 PE	Phosphatidylethanolamines	-22.24	0.416379
HMDB0009016*	C36:1 PE plasmalogen	Phosphatidylethanolamine plasmalogens	17.17	0.619594
HMDB0009060*	C36:3 PE	Phosphatidylethanolamines	-5.93	0.458769
HMDB0009069*	C38:5 PE	Phosphatidylethanolamines	-20.45	0.550173
HMDB0009082*	C36:2 PE plasmalogen	Phosphatidylethanolamine plasmalogens	0.29	0.406654
HMDB0009815*	C38:4 PI	Other	-2.44	0.547608
HMDB0010368	C18:0 CE	Cholesteryl esters	8.29	0.398097
HMDB0010370*	C18:3 CE	Cholesteryl esters	3.3	0.524512
HMDB0010375*	C22:5 CE	Cholesteryl esters	3.61	0.505151
HMDB0010387*	C18:3 LPC	Lysophosphatidylcholines	7.6	0.27156
HMDB0010391*	C20:1 LPC	Lysophosphatidylcholines	-2.7	0.533845
HMDB0010403*	C22:5 LPC	Lysophosphatidylcholines	-3.77	0.397854
HMDB0010411*	C46:0 TAG	Triglycerides	-38.61	0.323806
HMDB0010412*	C46:1 TAG	Triglycerides	-29.47	0.330048
HMDB0010419*	C46:2 TAG	Triglycerides	-23.42	0.353411
HMDB0010471*	C50:5 TAG	Triglycerides	-14.85	0.47275
HMDB0010497*	C50:6 TAG	Triglycerides	-22.76	0.437645
HMDB0010498*	C54:9 TAG	Triglycerides	-41.26	0.447824
HMDB0010513*	C56:10 TAG	Triglycerides	-34.28	0.466179
HMDB0010517*	C52:7 TAG	Triglycerides	-22.09	0.458457
HMDB0010518*	C54:8 TAG	Triglycerides	-20.55	0.427707
HMDB0010531*	C58:11 TAG	Triglycerides	-40.24	0.494937
HMDB0011103	1,7-dimethyluric acid	Organoheterocyclic compounds	2.61	0.451097
HMDB0011208*	C34:1 PC plasmalogen	Phosphatidylcholine plasmalogens	0.13	0.552789
HMDB0011210*	C34:2 PC plasmalogen	Phosphatidylcholine plasmalogens	-0.97	0.656138
HMDB0011214*	C34:5 PC plasmalogen	Phosphatidylcholine plasmalogens	16.19	0.360788
HMDB0011220*	C36:5 PC plasmalogen-B	Phosphatidylcholine plasmalogens	3.93	0.515815
HMDB0011221*	C36:5 PC plasmalogen-A	Phosphatidylcholine plasmalogens	-3.82	0.383319
HMDB0011239*	C34:1 PC plasmalogen-B	Phosphatidylcholine plasmalogens	4.25	0.555216
HMDB0011243*	C36:2 PC plasmalogen	Phosphatidylcholine plasmalogens	11.34	0.539586
HMDB0011244*	C36:3 PC plasmalogen	Phosphatidylcholine plasmalogens	12.11	0.570325
HMDB0011252*	C38:4 PC plasmalogen	Phosphatidylcholine plasmalogens	7.12	0.520874
HMDB0011310*	C36:4 PC plasmalogen	Phosphatidylcholine plasmalogens	2.47	0.572696
HMDB0011387*	C38:6 PE plasmalogen	Phosphatidylethanolamine plasmalogens	-0.9	0.396055
HMDB0011442*	C36:4 PE plasmalogen	Phosphatidylethanolamine plasmalogens	10.73	0.390284
HMDB0011478*	C18:3 LPE	Lysophosphatidylethanolamines	-5.86	0.309479
HMDB0011512*	C20:1 LPE	Lysophosphatidylethanolamines	9.51	0.360224
HMDB0011520	C22:0 LPE	Lysophosphatidylethanolamines	18.62	0.404361
NA	cinnamoylglycine	Other	11.59	0.449496
HMDB0011701*	C51:3 TAG	Triglycerides	0.07	0.509559
HMDB0011705*	C49:1 TAG	Triglycerides	-40.07	0.322635
HMDB0011706*	C49:2 TAG	Triglycerides	-10.78	0.379749
HMDB0012104*	C22:1 SM	Sphingomyelins	0.82	0.424278
HMDB0012107*	C24:1 SM	Sphingomyelins	-1.12	0.437204
HMDB0012356*	C34:0 PS	Other	-16.16	0.433609
HMDB0013127	C4-OH carnitine	Carnitines	-62.06	0.297132
HMDB0013130	C5-DC carnitine	Carnitines	-3.15	0.641449
HMDB0013238	C7 carnitine	Carnitines	-0.38	0.388122
HMDB0013272	N-lauroylglycine	Other	-16.71	0.271507
HMDB0013287	N6,N6-dimethyllysine	Organic acids and derivatives	-6.79	0.821861
HMDB0013288	C9 carnitine	Carnitines	4.82	0.494995
HMDB0013325	C10:2 carnitine	Carnitines	-22.85	0.330457
HMDB0013326	C12:1 carnitine	Carnitines	-9.76	0.288545
HMDB0013331	C14:2 carnitine	Carnitines	-7.59	0.288264
HMDB0013631	oleoyl glycine	Other	-17.04	0.331436
HMDB0013678	4-hydroxyhippurate	Other	3.46	0.212944
HMDB0013713	N-acetyltryptophan	Organic acids and derivatives	-0.79	0.437529
HMDB0015150	sulfamethoxazole	Other	-0.97	0.519769
HMDB0015168	cerulenin	Other	-34.63	0.273194
HMDB0029416	NMMA	Organic acids and derivatives	-3.15	0.42994
HMDB0031106*	C51:0 TAG	Triglycerides	-11.46	0.326364
HMDB0032055	N-acetylhistidine	Other	-3.85	0.545624
HMDB0032390	2-methyl-4,5-benzoxazole	Other	2.43	0.358731
HMDB0034169	methyl N-methylanthranilate	Other	-39.52	0.16947
HMDB0042062*	C43:0 TAG	Triglycerides	-0.05	0.243822
HMDB0042063*	C44:0 TAG	Triglycerides	-17.62	0.281787
HMDB0042076*	C47:2 TAG	Triglycerides	-11.21	0.337943
HMDB0042098*	C43:1 TAG	Triglycerides	-25.32	0.297245
HMDB0042099*	C45:1 TAG	Triglycerides	-14.38	0.281538
HMDB0042100*	C47:1 TAG	Triglycerides	-15.85	0.312368
HMDB0042103*	C49:3 TAG	Triglycerides	-2.38	0.408462
HMDB0042104*	C51:1 TAG	Triglycerides	-12.07	0.437792
HMDB0042196*	C53:2 TAG	Triglycerides	-4.31	0.465493
HMDB0042226*	C55:2 TAG	Triglycerides	-9.64	0.50463
HMDB0042466*	C55:3 TAG	Triglycerides	2.29	0.415996
HMDB0043058*	C53:3 TAG	Triglycerides	6.95	0.485274
HMDB0043169*	C43:2 TAG	Triglycerides	-28.3	0.326111
HMDB0043170*	C45:2 TAG	Triglycerides	-21.42	0.358348
HMDB0059824	4-hydroxy-3-methylacetophenone	Other	3.54	0.338357
NA	valine-d8	Other	-0.23	0.445889
NA	N-methylproline	Other	10.7	0.334819
NA	ectoine	Other	-157.87	0.0897506
NA	hydroxyectoine	Other	-4.05	0.564016
NA	phenylalanine-d8	Other	0.12	0.498514
NA	2-aminohippuric acid	Other	-15.58	0.479482
NA	threosphingosine	Other	-5.57	0.246362
NA	C20:4 carnitine	Other	-19.99	0.29304
NA	C18:1 LPC plasmalogen_minor	Other	18.33	0.419562
NA	Na_C16:0 LPC	Lysophosphatidylcholines	5	0.261222
NA	C34:3 DAG_or_TAG_fragment	Other	-21.48	0.482889
NA	C34:2 DAG_or_TAG_fragment	Other	-10.72	0.536861
NA	C36:4 DAG_or_TAG_fragment	Other	-2.22	0.514621
NA	C36:3 DAG_or_TAG_fragment	Other	-6.4	0.529483
NA	C36:2 DAG_or_TAG_fragment	Other	-16.92	0.48257
NA	C38:5 DAG_or_TAG_fragment	Other	-25.42	0.553788
NA	C16:1 SM	Sphingomyelins	-1.5	0.465172
NA	C41:0 TAG	Triglycerides	0.96	0.223291
NA	C42:0 TAG	Triglycerides	-4.89	0.263667
NA	C36:5 PC plasmalogen	Phosphatidylcholine plasmalogens	6.01	0.481099
NA	C44:2 TAG	Triglycerides	-27.02	0.320071
NA	C44:1 TAG	Triglycerides	-34.73	0.305599
NA	C36:2 PS plasmalogen	Other	8.73	0.49108
NA	C45:3 TAG	Triglycerides	-42.31	0.461223
NA	C46:4 TAG	Triglycerides	-19.51	0.366783
NA	C46:3 TAG	Triglycerides	-17.12	0.379558
NA	C42:11 PE plasmalogen	Phosphatidylethanolamine plasmalogens	5.69	0.445277
NA	C36:4 hydroxy-PC	Other	-19.92	0.344778
NA	C48:5 TAG	Triglycerides	-17.22	0.40157
NA	C44:13 PE plasmalogen	Phosphatidylethanolamine plasmalogens	17.84	0.361004
NA	C48:4 TAG	Triglycerides	-11.92	0.404509
NA	C54:10 TAG	Triglycerides	7.01	0.37965
